# Data-driven risk/benefit estimator for multiple sclerosis therapies

**DOI:** 10.1101/2024.08.16.24312134

**Authors:** Bibiana Bielekova, Tianxia Wu, Peter Kosa, Michael Calcagni

## Abstract

**Background:** Multiple sclerosis (MS) disease-modifying treatments (DMTs) are tested in patients pre-selected for favorable risk/benefits ratios but prescribed broadly in clinical practice. We aimed to establish data-driven computations of individualized risk/benefit ratios to optimize MS care.

**Methods:** We derived determinants of DMTs efficacy on disability progression from re-analysis and integration of 61 randomized, blinded Phase 2b/3 clinical trials that studied 46,611 patients for 91,787 patient-years. From each arm we extracted 80 and computed 30 features to identify and adjust for biases, and to use in multiple regression models. DMTs mortality risks were estimated from age mortality tables modified by published hazard ratios.

**Findings:** Baseline characteristics of the recruited patients determine disability progression rates and DMTs efficacies with high effect sizes. DMTs efficacies increase with MS lesional activity (LA) measured by relapses or contrast-enhancing lesions and decrease with increasing age, disease duration and disability. Unexpectedly, as placebo arms’ relapse rate rapidly declines with trial duration, efficacy of MS DMTs likewise decreases quickly with treatment duration. Conversely, DMTs morbidity/mortality risks increase with age, advanced disability, and comorbidities. We integrated these results into an interactive personalized web based DMTs risk/benefit estimator.

**Interpretation:** Results predict that prescribing DMTs to patients traditionally excluded from MS clinical trials causes more harm than benefit. Treatment with high efficacy drugs at MS onset followed by de-escalation to DMTs that do not increase infectious risks would optimize risk/benefit. DMTs targeting mechanisms of progression independent of LA are greatly needed as current DMTs inhibit disability caused by LA only.
