## Supplementary material for "Data-driven risk/benefit estimator for multiple sclerosis therapies": URL for analyzed clinical trials

### Sheet: Sheet1
Index	Trial	NCT	URL
B1	SPI1		https://pubmed.ncbi.nlm.nih.gov/27589059/
B2	SPI2	NCT02936037	https://pubmed.ncbi.nlm.nih.gov/33222767/
C1	PROMESS	NCT00241254	https://pubmed.ncbi.nlm.nih.gov/28045953/
Cy1	Cyclosporine PMS		https://pubmed.ncbi.nlm.nih.gov/2193613/
F3	INFORMS	NCT00731692	https://pubmed.ncbi.nlm.nih.gov/26827074/
G2	PROMiSe		https://pubmed.ncbi.nlm.nih.gov/17262850/
G7	Cop-PMS-Bornstein		https://pubmed.ncbi.nlm.nih.gov/2011253/
I2	Montalban et al.		https://pubmed.ncbi.nlm.nih.gov/19797261/
I3	Leary SM et al.		https://pubmed.ncbi.nlm.nih.gov/12525716/
I5-1	SPECTRIMS		https://pubmed.ncbi.nlm.nih.gov/11402107/
I7	EUSPMS		https://pubmed.ncbi.nlm.nih.gov/9820296/
I8	NASPMS		https://pubmed.ncbi.nlm.nih.gov/15557491/
Ib1	SPRINT-MS	NCT01982942	https://pubmed.ncbi.nlm.nih.gov/30157388/
M1	MIMS		https://pubmed.ncbi.nlm.nih.gov/12504397/
Ma1-1	AB07002 (Masitinib)	NCT01433497	https://pubmed.ncbi.nlm.nih.gov/35190477/
N3	ASCEND	NCT01416181	https://pubmed.ncbi.nlm.nih.gov/29545067/
O3	ORATORIO	NCT01194570	https://pubmed.ncbi.nlm.nih.gov/28002688/
R1	OLYMPUS	NCT00087529	https://pubmed.ncbi.nlm.nih.gov/19847908/
S1	EXPAND	NCT01665144	https://pubmed.ncbi.nlm.nih.gov/29576505/
A1	CAMMS223	NCT00050778	https://pubmed.ncbi.nlm.nih.gov/18946064/
A2	CARE-MS I	NCT00530348	https://pubmed.ncbi.nlm.nih.gov/23122652/
A3	CARE-MS II	NCT00548405	https://pubmed.ncbi.nlm.nih.gov/23122650/
D1	SELECT	NCT00390221	https://pubmed.ncbi.nlm.nih.gov/23562009/
D2	DECIDE	NCT01064401	https://pubmed.ncbi.nlm.nih.gov/26444729/
DF1	CONFIRM	NCT00451451	https://pubmed.ncbi.nlm.nih.gov/22992072/
DF2	DEFINE	NCT00420212	https://pubmed.ncbi.nlm.nih.gov/22992073/
DF3	CONNECT	NCT02283853	https://pubmed.ncbi.nlm.nih.gov/36169959/
F1	FREEDOMS	NCT00289978	https://pubmed.ncbi.nlm.nih.gov/20089952/
F2	FREEDOMS II	NCT00355134	https://pubmed.ncbi.nlm.nih.gov/24685276/
F4	TRANSFORMS	NCT00340834	https://pubmed.ncbi.nlm.nih.gov/20089954/
F5	PARADIGMS	NCT01892722	https://pubmed.ncbi.nlm.nih.gov/30207920/
F6	ASSESS	NCT01633112	https://pubmed.ncbi.nlm.nih.gov/32852530/
G1	The Copolymer 1 Multiple Sclerosis Study Group		https://pubmed.ncbi.nlm.nih.gov/7617181/
G3	REGARD	NCT00078338	https://pubmed.ncbi.nlm.nih.gov/18789766/
G4	BEYOND	NCT00099502	https://pubmed.ncbi.nlm.nih.gov/19729344/
G5	CombiRx	NCT00211887	https://pubmed.ncbi.nlm.nih.gov/23424159/
G6	GALA	NCT01067521	https://pubmed.ncbi.nlm.nih.gov/27503905/
G6-1	GATE	NCT01489254	https://pubmed.ncbi.nlm.nih.gov/28090798/
I1	MSCRG		https://pubmed.ncbi.nlm.nih.gov/8602746/
I10-L2-1	BRAVO	NCT00605215	https://pubmed.ncbi.nlm.nih.gov/24535134/
I4-1	PRISMS		https://pubmed.ncbi.nlm.nih.gov/9820297/
I6	INFB Multiple Sclerosis Study Group		https://pubmed.ncbi.nlm.nih.gov/7617182/
I9	ADVANCE	NCT00906399	https://pubmed.ncbi.nlm.nih.gov/24794721/
L1	ALLEGRO	NCT00509145	https://pubmed.ncbi.nlm.nih.gov/22417253/
N1	AFFIRM	NCT00027300	https://pubmed.ncbi.nlm.nih.gov/16510744/
N2	SENTINEL	NCT00030966	https://pubmed.ncbi.nlm.nih.gov/16510745/
N4-1	ANTELOPE	NCT04115488	https://pubmed.ncbi.nlm.nih.gov/36689214/
O1	OPERA I	NCT01247324	https://pubmed.ncbi.nlm.nih.gov/28002679/
O2	OPERA II	NCT01412333	https://pubmed.ncbi.nlm.nih.gov/28002679/
Of1	ASCLEPIOS I	NCT02792218	https://pubmed.ncbi.nlm.nih.gov/32757523/
Of2	ASCLEPIOS II	NCT02792231	https://pubmed.ncbi.nlm.nih.gov/32757523/
Oz1-1	RADIANCE	NCT02047734	https://pubmed.ncbi.nlm.nih.gov/31492652/
Oz2-1	SUNBEAM	NCT02294058	https://pubmed.ncbi.nlm.nih.gov/31492651/
P1	OPTIMUM	NCT02425644	https://pubmed.ncbi.nlm.nih.gov/33779698/
R2	RIFUND-MS	NCT02746744	https://pubmed.ncbi.nlm.nih.gov/35841908/
T1	TEMSO	NCT00134563	https://pubmed.ncbi.nlm.nih.gov/21991951/
T2	TOWER	NCT00751881	https://pubmed.ncbi.nlm.nih.gov/24461574/
T3	TERIKIDS	NCT02201108	https://pubmed.ncbi.nlm.nih.gov/38619037/
To1	Tolebrutinib Ph2b	NCT03889639	https://pubmed.ncbi.nlm.nih.gov/34418400/
U1	ULTIMATE I	NCT03277261	https://pubmed.ncbi.nlm.nih.gov/36001711/
U2	ULTIMATE II	NCT03277248	https://pubmed.ncbi.nlm.nih.gov/36001711/
